# A methylome-wide association study of major depression with out-of-sample case-control classification and trans-ancestry comparison

**DOI:** 10.1101/2023.10.27.23297630

**Authors:** Xueyi Shen, Miruna Barbu, Doretta Caramaschi, Ryan Arathimos, Darina Czamara, Friederike S. David, Anna Dearman, Evelyn Dilkes, Marisol Herrera-Rivero, Floris Huider, Luise Kühn, Kuan-Chen Lu, Teemu Palviainen, Alicia Marie Schowe, Gemma Shireby, Antoine Weihs, Chloe C. Y. Wong, Eleanor Davyson, Hannah Casey, Mark J Adams, Antje-Kathrin Allgaier, Michael Barber, Joe Burrage, Avshalom Caspi, Ricardo Costeira, Erin C. Dunn, Lisa Feldmann, Josef Frank, Franz Joseph Freisleder, Danni A. Gadd, Ellen Greimel, Eilis Hannon, Sarah E Harris, Georg Homuth, David M. Howard, Stella Iurato, Tellervo Korhonen, Tzu-Pin Lu, Nicholas G Martin, Jade Martins, Edel McDermott, Susanne Meinert, Pau Navarro, Miina Ollikainen, Verena Pehl, Charlotte Piechaczek, Aline D. Scherff, Frederike Stein, Fabian Streit, Alexander Teumer, Henry Völzke, Jenny van Dongen, Rosie M. Walker, Natan Yusupov, Louise Arseneault, Jordana T. Bell, Klaus Berger, Elisabeth Binder, Dorret I. Boomsma, Simon R Cox, Udo Dannlowski, Kathryn L. Evans, Helen L. Fisher, Andreas J. Forstner, Hans J. Grabe, Jaakko Kaprio, Tilo Kircher, Johannes Kopf-Beck, Meena Kumari, Po-Hsiu Kuo, Qingqin S Li, Terrie E. Moffitt, Hugh Mulcahy, Therese M. Murphy, Gerd Schulte-Körne, Jonathan Mill, Cathryn M. Lewis, BeCOME Working Group, OPTIMA Working Group, PGC MDD Working Group, Naomi R Wray, Andrew M McIntosh

**Author notes:** Joint contribution (Xueyi Shen, Miruna Barbu). Corresponding authors, Dr Xueyi Shen Address: University of Edinburgh, Royal Edinburgh Hospital, Morningside Park Edinburgh EH10 5HF, United Kingdom, Prof Andrew M McIntosh, Address: University of Edinburgh, Royal Edinburgh Hospital, Morningside Park Edinburgh EH10 5HF United Kingdom.

## Abstract

Major Depression (MD) is a leading cause of global disease burden, and both experimental and population-based studies suggest that differences in DNA methylation (DNAm) may be associated with the condition. However, previous DNAm studies have not so far been widely replicated, suggesting a need for larger meta-analysis studies. In the present study, the Psychiatric Genomics Consortium Major Depressive Disorder working group conducted a meta-analysis of methylome-wide association analysis (MWAS) for life-time MD across 18 studies of 24,754 European-ancestry participants (5,443 MD cases) and an East Asian sample (243 cases, 1846 controls). We identified fifteen CpG sites associated with lifetime MD with methylome-wide significance (p < 6.42×10^-8^). Top CpG effect sizes in European ancestries were positively correlated with those from an independent East Asian MWAS (r = 0.482 and p = 0.068 for significant CpG sites, r = 0.261 and p = 0.009 for the top 100 CpG sites). Methylation score (MS) created using the MWAS summary statistics was significantly associated with MD status in an out-of-sample classification analysis (β = 0.122, p = 0.005, AUC = 0.53). MS was also associated with five inflammatory markers, with the strongest association found with Tumor Necrosis Factor Beta (β=-0.154, p=1.5×10^-5^). Mendelian randomisation (MR) analysis demonstrated that 23 CpG sites were potentially causally associated with MD and six of those were replicated in an independent mQTL dataset (Wald’s ratio test, absolute β ranged from 0.056 to 0.932, p ranged from 7×10^-3^ to 4.58×10^-6^). CpG sites located in the Major Histocompatibility complex (MHC) region showed the strongest evidence from MR analysis of being associated with MD. Our study provides evidence that variations in DNA methylation are associated with MD, and further evidence supporting involvement of the immune system. Larger sample sizes in diverse ancestries are likely to reveal replicable associations to improve mechanistic inferences with the potential to inform molecular target identification.
