## Supplementary Data 1 for "A methylome-wide association study of major depression with out-of-sample case-control classification and trans-ancestry comparison"

### Sheet: SupplementaryData1
CpG	GS: methl (EPIC array) - MDD																GoDMC: methl (450K) - MDD
	Wald's ratio MR				SNP info						mQTL (GS)			MDD GWAS			Wald's ratio MR				SNP info						mQTL (GoDMC)			MDD GWAS
	Beta	SE	pval	pFDR	SNP	CHR	BP	A1	A2	Freq	Beta	SE	pval	Beta	SE	pval	Beta	SE	pval	pFDR	SNP	CHR	BP	A1	A2	Freq	Beta	SE	pval	Beta	SE	pval
cg13371577	0.347687	0.0758589	4.57622e-06	0.000649823	rs174528	11	61543499	C	T	0.382094	-0.0474565	0.00106691	<1e-320	-0.0165	0.0036	5.37e-06	--	--	--	--	--	--	--	--	--	--	--	--	--	--	--	--
cg20955507	0.520388	0.131982	8.05166e-05	0.00381112	rs9266233	6	31325430	A	G	0.399432	0.0265187	0.00134705	2.81069e-86	0.0138	0.0035	9.078e-05	-0.00443844	0.0153638	0.772666	0.921614	rs9263671	6	31087305	T	C	0.1352	-0.391694	0.0137569	2.57e-178	-0.0065	0.0051	0.2058
cg25251478	0.710224	0.180129	8.05166e-05	0.00381112	rs9266233	6	31325430	A	G	0.399432	0.0194305	0.00146515	3.8577e-40	0.0138	0.0035	9.078e-05	0.0259931	0.0156723	0.0972092	0.400988	rs9263671	6	31087305	T	C	0.1352	-0.375715	0.0137685	5.9e-164	-0.0065	0.0051	0.2058
cg07322848	-0.0201152	0.0502881	0.689157	0.873752	rs6487366	12	24103350	G	C	0.325511	-0.0896531	0.002316	<1e-320	-0.014	0.0037	0.0001726	--	--	--	--	--	--	--	--	--	--	--	--	--	--	--	--
cg16215084	0.489991	0.138476	0.000402466	0.0120348	rs9266228	6	31325320	C	G	0.397588	0.0281638	0.00168073	5.04803e-63	0.0138	0.0039	0.0004438	0.0227296	0.0137046	0.0972092	0.400988	rs9263671	6	31087305	T	C	0.1353	-0.429627	0.0136874	2.9e-216	-0.0065	0.0051	0.2058
cg15431066	0.270185	0.0819414	0.000976201	0.0120348	rs2332668	4	174163360	A	G	0.341515	-0.0451542	0.00158595	2.64333e-178	-0.0122	0.0037	0.001064	--	--	--	--	--	--	--	--	--	--	--	--	--	--	--	--
cg00934322	0.248228	0.07607	0.00110178	0.0120348	rs9266227	6	31325270	C	G	0.399489	0.049954	0.00290981	4.65484e-66	0.0124	0.0038	0.001198	-0.0035778	0.0123847	0.772666	0.921614	rs9263671	6	31087305	T	C	0.1352	-0.491008	0.0135975	1.57e-285	-0.0065	0.0051	0.2058
cg07187855	0.128931	0.039511	0.00110178	0.0120348	rs9266227	6	31325270	C	G	0.399489	0.0961758	0.00363178	1.57436e-154	0.0124	0.0038	0.001198	-0.00357336	0.0123693	0.772666	0.921614	rs9263671	6	31087305	T	C	0.1352	-0.491174	0.0136021	1.57e-285	-0.0065	0.0051	0.2058
cg09965419	0.205427	0.0629533	0.00110178	0.0120348	rs9266227	6	31325270	C	G	0.399489	0.0603622	0.00244321	9.20274e-135	0.0124	0.0038	0.001198	-0.00345624	0.0119639	0.772666	0.921614	rs9263671	6	31087305	T	C	0.1352	-0.503725	0.0135841	5.49e-301	-0.0065	0.0051	0.2058
cg11975790	0.304094	0.09319	0.00110178	0.0120348	rs9266227	6	31325270	C	G	0.399489	0.0407769	0.00276896	4.36084e-49	0.0124	0.0038	0.001198	0.0326476	0.0196846	0.0972092	0.400988	rs9263671	6	31087305	T	C	0.1337	-0.297393	0.0142887	3.29e-96	-0.0065	0.0051	0.2058
cg17091577	0.19659	0.0602453	0.00110178	0.0120348	rs9266227	6	31325270	C	G	0.399489	0.0630755	0.00218495	3.00192e-183	0.0124	0.0038	0.001198	0.0712176	0.0117113	1.19375e-09	3.93937e-08	rs9263671	6	31087305	T	C	0.1351	-0.471522	0.0136404	7.66e-262	-0.0065	0.0051	0.2058
cg22485298	0.563145	0.172577	0.00110178	0.0120348	rs9266227	6	31325270	C	G	0.399489	0.0220192	0.00213422	5.89172e-25	0.0124	0.0038	0.001198	-0.0077587	0.026857	0.772666	0.921614	rs3130563	6	31101250	T	C	0.133	-0.228085	0.01395	4.334e-60	-0.0062	0.0051	0.2275
cg24566261	0.200377	0.0614059	0.00110178	0.0120348	rs9266227	6	31325270	C	G	0.399489	0.0618833	0.0023334	5.59509e-155	0.0124	0.0038	0.001198	0.072914	0.0119903	1.19375e-09	3.93937e-08	rs9263671	6	31087305	T	C	0.1345	-0.43862	0.0146676	1.74e-196	-0.0065	0.0051	0.2058
cg26321999	0.291414	0.0893042	0.00110178	0.0120348	rs9266227	6	31325270	C	G	0.399489	0.0425512	0.00170493	1.76202e-137	0.0124	0.0038	0.001198	0.0725578	0.0119317	1.19375e-09	3.93937e-08	rs9263671	6	31087305	T	C	0.1352	-0.48628	0.0136117	1.62e-279	-0.0065	0.0051	0.2058
cg10604091	0.932192	0.310731	0.0026998	0.0255581	rs1326120	13	50729244	C	T	0.235897	-0.0131947	0.00181374	3.46806e-13	-0.0123	0.0041	0.002901	--	--	--	--	--	--	--	--	--	--	--	--	--	--	--	--
cg10665321	0.0672638	0.0224213	0.0026998	0.0255581	rs2107263	19	19098258	G	A	0.247276	-0.178402	0.0037275	<1e-320	-0.012	0.004	0.002901	0.0123491	0.0113991	0.27866	0.626651	rs12016	19	19102590	A	T	0.2891	0.430007	0.0094966	<1e-320	0.0112	0.0039	0.004361
cg03021313	0.116129	0.0682026	0.0886237	0.340123	rs716357	4	174062064	A	G	0.398496	-0.07241	0.00166957	<1e-320	-0.0107	0.0036	0.003173	--	--	--	--	--	--	--	--	--	--	--	--	--	--	--	--
cg26829071	-0.612329	0.207855	0.00321969	0.0285747	rs1725832	12	131576946	G	A	0.346964	-0.0178009	0.000956697	2.83992e-77	0.0109	0.0037	0.003451	-0.0556087	0.0190511	0.00351248	0.0386372	rs12367096	12	131575639	A	G	0.3395	0.194214	0.0094035	9.09e-95	-0.0108	0.0037	0.003761
cg21726551	-0.257952	0.101053	0.0106913	0.0632566	rs1725831	12	131577823	A	G	0.346737	0.0389518	0.00106923	1.43574e-290	-0.0107	0.0037	0.004095	-0.0338748	0.0121686	0.00537288	0.0531915	rs76756718	12	131582655	C	T	0.3398	-0.371157	0.0094207	<1e-320	0.011	0.0037	0.003165
cg14801238	0.0840706	0.0298568	0.00486575	0.0314062	rs1055890	6	31321915	G	A	0.356867	-0.127274	0.0033738	<1e-320	-0.0107	0.0038	0.005187	0.0159453	0.00760181	0.0359439	0.222403	rs2395476	6	31327382	G	T	0.3328	0.460662	0.0102778	<1e-320	0.0244	0.0037	5.897e-11
cg25107000	0.0647375	0.0229909	0.00486575	0.0314062	rs1055890	6	31321915	G	A	0.356867	-0.165283	0.00407474	<1e-320	-0.0107	0.0038	0.005187	0.0476693	0.010396	4.53192e-06	6.40943e-05	rs9266243	6	31325623	T	C	0.3345	-0.45049	0.0105024	<1e-320	-0.0243	0.0037	7.054e-11
cg26343358	0.0561833	0.019953	0.00486575	0.0314062	rs1055890	6	31321915	G	A	0.356867	-0.190448	0.00439604	<1e-320	-0.0107	0.0038	0.005187	0.0469206	0.0102327	4.53192e-06	6.40943e-05	rs1800628	6	31546850	A	G	0.1269	-0.54865	0.0140453	<1e-320	-0.0381	0.0054	2.489e-12
cg27258561	0.0828475	0.0294225	0.00486575	0.0314062	rs1055890	6	31321915	G	A	0.356867	-0.129153	0.00322036	<1e-320	-0.0107	0.0038	0.005187	0.0394746	0.0102742	0.000121983	0.00150955	rs1131279	6	31323958	T	G	0.2112	-0.571252	0.0123621	<1e-320	-0.004	0.0047	0.3982
cg12805451	0.194256	0.0718747	0.00687782	0.0424631	rs13089785	3	123653909	A	C	0.363337	0.0539727	0.00144659	1.11745e-302	0.0097	0.0036	0.007479	--	--	--	--	--	--	--	--	--	--	--	--	--	--	--	--
cg04824767	0.280391	0.112735	0.012876	0.0731359	rs174458	11	61656995	C	T	0.310159	-0.0345945	0.00148022	8.39415e-121	-0.0097	0.0039	0.01355	--	--	--	--	--	--	--	--	--	--	--	--	--	--	--	--
cg20313400	0.0802365	0.0390625	0.0399705	0.184173	rs2240314	12	120567897	G	A	0.131356	-0.215414	0.00364012	<1e-320	-0.0123	0.005	0.01461	0.017927	0.00728738	0.0138937	0.125043	rs2522133	12	120755459	A	G	0.2761	0.471888	0.0094378	<1e-320	0.0034	0.0039	0.3868
cg21862372	0.462503	0.21214	0.0292441	0.159718	rs191167648	12	24077255	C	A	0.0135641	-0.073197	0.00472256	3.49884e-54	-0.0353	0.0147	0.01639	--	--	--	--	--	--	--	--	--	--	--	--	--	--	--	--
cg12187985	-0.272729	0.134866	0.0431534	0.18569	rs7239439	18	23709829	A	G	0.0471623	0.0667329	0.00413799	1.65093e-58	-0.0182	0.009	0.04236	--	--	--	--	--	--	--	--	--	--	--	--	--	--	--	--
cg23378546	-0.217554	0.106724	0.0415038	0.184173	rs80277818	18	42017901	G	A	0.130931	0.0487236	0.00310587	1.83851e-55	-0.0106	0.0052	0.04302	-0.0660131	0.0323838	0.0415038	0.241699	rs12454829	18	42033254	A	C	0.1295	-0.160574	0.0132306	6.76e-34	0.0106	0.0052	0.04302
cg01150646	-0.59128	0.301437	0.0498162	0.208056	rs8067958	17	1390029	G	C	0.142395	0.0172507	0.00117089	3.96312e-49	-0.0102	0.0052	0.05151	--	--	--	--	--	--	--	--	--	--	--	--	--	--	--	--
cg07884764	0.0899472	0.0660837	0.173479	0.513207	rs3741403	11	63999529	T	C	0.425568	-0.09848	0.00156787	<1e-320	0.0064	0.0036	0.0776	0.0209658	0.0129657	0.105874	0.41926	rs28364831	11	64085148	C	A	0.3136	0.416552	0.0094229	<1e-320	-0.0123	0.0038	0.001313
cg09726355	0.216845	0.122565	0.0768554	0.303152	rs880295	17	42848094	C	T	0.284449	0.0318199	0.00186488	2.80975e-65	0.0069	0.0039	0.07904	--	--	--	--	--	--	--	--	--	--	--	--	--	--	--	--
cg02091284	0.140444	0.101891	0.168086	0.507836	rs2272676	4	103423326	T	G	0.365096	0.0365082	0.00117325	1.4183e-212	0.0064	0.0037	0.08597	--	--	--	--	--	--	--	--	--	--	--	--	--	--	--	--
cg15611176	0.0552356	0.026891	0.0399705	0.184173	rs73217362	12	120344245	T	C	0.0286322	0.333925	0.0084582	<1e-320	0.0171	0.0103	0.09607	0.0198165	0.0119362	0.0968754	0.400988	rs113716779	12	120694583	C	T	0.0555	-0.884032	0.0216264	<1e-320	-0.0121	0.0081	0.1332
cg26872792	0.0352911	0.0171812	0.0399705	0.184173	rs73217362	12	120344245	T	C	0.0286322	0.529862	0.0129371	<1e-320	0.0171	0.0103	0.09607	0.0198698	0.0119684	0.0968754	0.400988	rs10437836	12	120646092	A	G	0.1396	0.874056	0.0116977	<1e-320	0.0096	0.005	0.05666
cg14373410	0.478616	0.307682	0.119814	0.436245	rs4903954	14	81405614	C	T	0.413933	0.0117004	0.00206208	1.3943e-08	0.0056	0.0036	0.1225	--	--	--	--	--	--	--	--	--	--	--	--	--	--	--	--
cg00039170	-0.280078	0.188177	0.136653	0.451272	rs7618405	3	18250509	A	C	0.214728	-0.0228508	0.00120103	1.03902e-80	0.0064	0.0043	0.1395	--	--	--	--	--	--	--	--	--	--	--	--	--	--	--	--
cg01373248	0.123509	0.100436	0.218798	0.575359	rs7618405	3	18250509	A	C	0.214728	-0.0591129	0.00137686	<1e-320	0.0064	0.0043	0.1395	-0.0202439	0.0136014	0.136653	0.474085	rs7618405	3	18250509	A	C	0.2254	-0.316144	0.0106933	4.25e-192	0.0064	0.0043	0.1395
cg10407807	-0.10529	0.0707415	0.136653	0.451272	rs7618405	3	18250509	A	C	0.214728	-0.0607847	0.00291	6.85059e-97	0.0064	0.0043	0.1395	--	--	--	--	--	--	--	--	--	--	--	--	--	--	--	--
cg16489771	-0.829356	0.557224	0.136653	0.451272	rs7618405	3	18250509	A	C	0.214728	-0.00771683	0.00119627	1.11298e-10	0.0064	0.0043	0.1395	--	--	--	--	--	--	--	--	--	--	--	--	--	--	--	--
cg26768584	-0.236782	0.159088	0.136653	0.451272	rs7618405	3	18250509	A	C	0.214728	-0.0270291	0.00126665	4.92174e-101	0.0064	0.0043	0.1395	-0.0426171	0.0286333	0.136653	0.474085	rs7618405	3	18250509	A	C	0.2257	-0.150175	0.0107611	2.922e-44	0.0064	0.0043	0.1395
cg01424145	0.032263	0.0221907	0.145974	0.46896	rs74487631	19	44281785	A	G	0.01521	0.635402	0.0115146	<1e-320	0.0205	0.0141	0.1461	0.0254981	0.0323895	0.431145	0.805346	rs8112656	19	44304640	C	A	0.176	-0.145109	0.0122276	1.75e-32	-0.0037	0.0047	0.4345
cg12196847	0.25646	0.177549	0.148614	0.46896	rs3783948	14	81449363	A	G	0.401163	-0.0202761	0.00236246	9.27378e-18	-0.0052	0.0036	0.1516	--	--	--	--	--	--	--	--	--	--	--	--	--	--	--	--
cg11101030	-0.216163	0.155637	0.164867	0.507836	rs319513	13	93746678	A	T	0.437457	0.0231307	0.00319423	4.44079e-13	-0.005	0.0036	0.168	-0.0520538	0.0390404	0.182422	0.601635	rs424711	13	93742208	C	T	0.4441	-0.0922122	0.0114911	1.018e-15	0.0048	0.0036	0.1856
cg20994225	-0.114063	0.084988	0.179562	0.520363	rs12313909	12	81481407	A	G	0.322134	-0.0447122	0.00235215	1.43555e-80	0.0051	0.0038	0.1828	--	--	--	--	--	--	--	--	--	--	--	--	--	--	--	--
cg13103915	0.156913	0.11939	0.18875	0.525539	rs31467	5	131436838	T	C	0.490778	0.0293157	0.00107286	2.15258e-164	0.0046	0.0035	0.192	--	--	--	--	--	--	--	--	--	--	--	--	--	--	--	--
cg26369418	0.143177	0.108939	0.18875	0.525539	rs31467	5	131436838	T	C	0.490778	0.032128	0.00117713	5.07756e-164	0.0046	0.0035	0.192	-0.00130543	0.022845	0.954431	0.991135	rs2069616	5	131408077	G	A	0.4278	-0.153206	0.008993	4.422e-65	0.0002	0.0035	0.9548
cg12190917	0.583099	0.454817	0.199825	0.535379	rs4473920	7	21974610	A	G	0.286691	0.00857488	0.00149106	8.87919e-09	0.005	0.0039	0.2031	--	--	--	--	--	--	--	--	--	--	--	--	--	--	--	--
cg17897728	-0.21532	0.167949	0.199825	0.535379	rs9864938	3	171849419	T	C	0.311521	0.0232213	0.00130964	2.41466e-70	-0.005	0.0039	0.2031	--	--	--	--	--	--	--	--	--	--	--	--	--	--	--	--
cg04811945	0.454165	0.215131	0.0347628	0.182826	rs116779568	4	15756196	T	C	0.0122872	0.0840256	0.00950283	9.3884e-19	-0.0196	0.0157	0.2123	-0.0182501	0.0321549	0.570329	0.921614	rs7688839	4	15812457	T	G	0.3426	0.115068	0.0094594	4.807e-34	-0.0021	0.0037	0.5732
cg18625627	0.0905623	0.0754686	0.230139	0.594178	rs3783949	14	81448382	G	T	0.479597	-0.0463769	0.00182382	1.22109e-142	-0.0042	0.0035	0.2336	0.0211262	0.0176051	0.230139	0.626651	rs3783949	14	81448382	G	T	0.4802	-0.198806	0.0087562	4.05e-114	-0.0042	0.0035	0.2336
cg04472133	-0.0744598	0.064026	0.244845	0.620856	rs148844869	17	79059376	A	G	0.0189274	-0.210852	0.00552604	<1e-320	0.0157	0.0135	0.2448	--	--	--	--	--	--	--	--	--	--	--	--	--	--	--	--
cg19117545	0.0173485	0.0307542	0.572684	0.816506	rs34558567	8	28465378	T	C	0.249688	0.201198	0.0043858	<1e-320	-0.005	0.0043	0.2484	-0.00692429	0.00595489	0.244914	0.626651	rs13260373	8	28473467	C	G	0.2912	0.776002	0.0085645	<1e-320	-0.002	0.0038	0.6013
cg09984738	-0.11168	0.0546848	0.0411264	0.184173	rs7078396	10	27039126	T	C	0.178547	0.0954427	0.00249715	<1e-320	-0.0052	0.0045	0.2513	--	--	--	--	--	--	--	--	--	--	--	--	--	--	--	--
cg12076350	0.0869445	0.0308775	0.00486575	0.0314062	rs2428496	6	31322121	C	T	0.217849	0.208003	0.00532243	<1e-320	0.0048	0.0044	0.2788	0.0173084	0.00825166	0.0359439	0.222403	rs3828903	6	31464739	A	G	0.3062	0.458108	0.00987	<1e-320	0.011	0.0038	0.004059
cg27071793	0.0860641	0.0305648	0.00486575	0.0314062	rs2428496	6	31322121	C	T	0.217849	0.209334	0.00499112	<1e-320	0.0048	0.0044	0.2788	0.0156621	0.0074668	0.0359439	0.222403	rs9267383	6	31467115	T	C	0.3046	0.540001	0.0097794	<1e-320	0.0108	0.0038	0.004783
cg01347250	0.00930344	0.00881379	0.291171	0.649532	rs9660679	1	153582258	T	C	0.47361	-0.408451	0.00265465	<1e-320	-0.0038	0.0036	0.2947	--	--	--	--	--	--	--	--	--	--	--	--	--	--	--	--
cg02331910	0.0109507	0.0103743	0.291171	0.649532	rs9660679	1	153582258	T	C	0.47361	-0.34701	0.00202055	<1e-320	-0.0038	0.0036	0.2947	0.00365888	0.00346631	0.291171	0.626651	rs11265625	1	153642909	G	A	0.4609	-0.960763	0.006542	<1e-320	0.0002	0.0035	0.9548
cg04077668	0.0143358	0.0135813	0.291171	0.649532	rs9660679	1	153582258	T	C	0.47361	-0.265071	0.00158347	<1e-320	-0.0038	0.0036	0.2947	0.00388021	0.00367599	0.291171	0.626651	rs6677628	1	153739269	A	G	0.476	0.546993	0.0086543	<1e-320	-0.0014	0.0035	0.6913
cg08686879	-0.393989	0.373252	0.291171	0.649532	rs25890	5	131437562	C	T	0.386067	-0.00964495	0.00126196	2.12466e-14	0.0038	0.0036	0.2947	--	--	--	--	--	--	--	--	--	--	--	--	--	--	--	--
cg11343894	0.00871554	0.00825682	0.291171	0.649532	rs9660679	1	153582258	T	C	0.47361	-0.436003	0.00252236	<1e-320	-0.0038	0.0036	0.2947	0.00364213	0.00345044	0.291171	0.626651	rs9660002	1	153674211	T	C	0.4712	0.794951	0.0078459	<1e-320	0.0016	0.0036	0.6591
cg13946767	0.0103012	0.00975901	0.291171	0.649532	rs9660679	1	153582258	T	C	0.47361	-0.36889	0.00216816	<1e-320	-0.0038	0.0036	0.2947	0.0037188	0.00352307	0.291171	0.626651	rs9330299	1	153591770	T	C	0.4755	-1.04293	0.0080521	<1e-320	-0.0024	0.0036	0.5081
cg00124375	0.147595	0.145195	0.309378	0.649532	rs117431752	6	31325674	A	G	0.0215664	0.0833361	0.00734386	7.61244e-30	0.0123	0.0121	0.3089	-0.0959289	0.0171467	2.21138e-08	4.37853e-07	rs1144708	6	31710020	T	C	0.3732	0.215785	0.0099026	2.84e-105	-0.0207	0.0037	2.798e-08
cg17983217	0.169544	0.166787	0.309378	0.649532	rs117431752	6	31325674	A	G	0.0215664	0.0725477	0.0072187	9.19087e-24	0.0123	0.0121	0.3089	0.0382713	0.025859	0.138873	0.474085	rs9267658	6	31845985	T	C	0.1393	-0.193356	0.0140148	2.673e-43	-0.0074	0.005	0.1418
cg24560920	-0.100309	0.0982197	0.307123	0.649532	rs10188593	2	179285938	A	G	0.173042	-0.0478519	0.00236686	6.87357e-91	0.0048	0.0047	0.3107	-0.0305275	0.0279836	0.275313	0.626651	rs6710856	2	179327873	A	G	0.1935	-0.157235	0.011287	4.127e-44	0.0048	0.0044	0.2788
cg17494199	0.0543112	0.0543112	0.317311	0.649532	rs17792320	13	106816070	A	C	0.122787	0.0975857	0.00217781	<1e-320	0.0053	0.0053	0.3209	0.00922531	0.00922531	0.317311	0.654453	rs17196715	13	106829384	C	T	0.1244	-0.576767	0.0131074	<1e-320	-0.004	0.0053	0.4537
cg20016068	0.0414268	0.0425028	0.329717	0.649532	rs35481776	3	18459934	A	G	0.0569523	0.18587	0.00439633	<1e-320	0.0077	0.0079	0.3271	--	--	--	--	--	--	--	--	--	--	--	--	--	--	--	--
cg03671627	0.0565068	0.0586391	0.335228	0.649532	rs142296320	12	133052764	A	G	0.123212	0.093794	0.00234637	<1e-320	0.0053	0.0055	0.3388	--	--	--	--	--	--	--	--	--	--	--	--	--	--	--	--
cg02196805	-0.523646	0.554448	0.344943	0.649532	rs742232	1	25251706	T	C	0.424461	0.00649294	0.00109435	2.97175e-09	-0.0034	0.0036	0.3485	--	--	--	--	--	--	--	--	--	--	--	--	--	--	--	--
cg09957492	-0.0984407	0.105679	0.351591	0.649532	rs971385	3	153017762	T	C	0.0677355	0.0690771	0.0038737	3.96522e-71	-0.0068	0.0073	0.3485	--	--	--	--	--	--	--	--	--	--	--	--	--	--	--	--
cg10145533	-0.233702	0.257549	0.364191	0.649532	rs6986569	8	20350492	C	T	0.10664	0.0209669	0.00308264	1.03455e-11	-0.0049	0.0054	0.3677	-0.0328133	0.0377004	0.384098	0.737004	rs17092620	8	20351458	G	A	0.1152	0.143235	0.014086	2.738e-24	-0.0047	0.0054	0.3876
cg01622385	-0.0329031	0.0366421	0.369207	0.649532	rs72840609	2	115226957	C	T	0.148553	0.133726	0.00709056	2.4437e-79	-0.0044	0.0049	0.3727	0.00795913	0.0259719	0.759261	0.921614	rs74736666	2	115420112	C	A	0.1033	0.23872	0.0152658	4.04e-55	0.0019	0.0062	0.761
cg19651219	-0.0328738	0.0366095	0.369207	0.649532	rs72840609	2	115226957	C	T	0.148553	0.133845	0.00661106	3.88136e-91	-0.0044	0.0049	0.3727	-0.0209687	0.0205493	0.307535	0.647786	rs57006859	2	115219076	T	C	0.1593	-0.238451	0.0132271	1.185e-72	0.005	0.0049	0.3111
cg22670147	-0.0338881	0.037739	0.369207	0.649532	rs72840609	2	115226957	C	T	0.148553	0.129839	0.00687168	1.25949e-79	-0.0044	0.0049	0.3727	0.00743775	0.0242705	0.759261	0.921614	rs74736666	2	115420112	C	A	0.1034	0.255454	0.0152486	5.42e-63	0.0019	0.0062	0.761
cg09045681	-0.0191227	0.0213537	0.370508	0.649532	rs138598988	6	31115032	T	C	0.0592225	0.313763	0.00409276	<1e-320	-0.006	0.0067	0.374	--	--	--	--	--	--	--	--	--	--	--	--	--	--	--	--
cg09329266	-0.0325837	0.0363852	0.370508	0.649532	rs138598988	6	31115032	T	C	0.0592225	0.184141	0.0026128	<1e-320	-0.006	0.0067	0.374	-0.0195061	0.0152392	0.200545	0.601635	rs113792081	6	31235775	C	T	0.1137	-0.80382	0.0154468	<1e-320	0.0022	0.0057	0.7016
cg10094358	-0.0315685	0.0352515	0.370508	0.649532	rs138598988	6	31115032	T	C	0.0592225	0.190063	0.00302969	<1e-320	-0.006	0.0067	0.374	0.0191629	0.0106703	0.0725075	0.393084	rs139804853	6	31144462	A	G	0.0894	1.03247	0.0168423	<1e-320	-0.0061	0.0067	0.3661
cg13979602	-0.0281165	0.0313967	0.370508	0.649532	rs138598988	6	31115032	T	C	0.0592225	0.213398	0.00452232	<1e-320	-0.006	0.0067	0.374	-0.0055455	0.00845029	0.511663	0.920994	rs61172648	6	31245476	A	C	0.1087	0.651189	0.0160272	<1e-320	0.0003	0.0058	0.9591
cg20173170	-0.019357	0.0216153	0.370508	0.649532	rs138598988	6	31115032	T	C	0.0592225	0.309966	0.00395752	<1e-320	-0.006	0.0067	0.374	0.00463549	0.0133716	0.728842	0.921614	rs17190491	6	31081635	A	G	0.1066	0.94247	0.014601	<1e-320	-0.0035	0.006	0.5625
cg21863888	-0.0182682	0.0203995	0.370508	0.649532	rs138598988	6	31115032	T	C	0.0592225	0.328439	0.00388733	<1e-320	-0.006	0.0067	0.374	-0.0193959	0.015153	0.200545	0.601635	rs112985609	6	31319264	T	C	0.1234	0.68154	0.0164146	<1e-320	-0.001	0.0055	0.8568
cg23679615	-0.0169641	0.0189432	0.370508	0.649532	rs138598988	6	31115032	T	C	0.0592225	0.353689	0.004527	<1e-320	-0.006	0.0067	0.374	-0.0189524	0.0148066	0.200545	0.601635	rs112985609	6	31319264	T	C	0.1233	0.711508	0.0163483	<1e-320	-0.001	0.0055	0.8568
cg01596292	-0.255875	0.295241	0.386125	0.667288	rs7846314	8	61650831	T	A	0.189444	-0.0152418	0.00176509	5.86474e-18	0.0039	0.0045	0.3896	--	--	--	--	--	--	--	--	--	--	--	--	--	--	--	--
cg07298177	0.542494	0.632909	0.391366	0.667288	rs11199145	10	121775105	C	T	0.48252	0.00553002	0.000822518	1.77671e-11	0.003	0.0035	0.3948	--	--	--	--	--	--	--	--	--	--	--	--	--	--	--	--
cg02948555	0.132354	0.155516	0.394734	0.667288	rs60569090	15	42746801	G	T	0.17097	-0.030222	0.00341658	9.09691e-19	-0.004	0.0047	0.3982	--	--	--	--	--	--	--	--	--	--	--	--	--	--	--	--
cg13687570	0.029847	0.039796	0.453255	0.739795	rs7251730	19	36997147	T	C	0.376617	0.0904614	0.00235251	<1e-320	0.0027	0.0036	0.4566	-0.000217878	0.010676	0.983718	0.991135	rs1449200	19	37478117	G	A	0.4742	0.461642	0.0083749	<1e-320	-0.0005	0.0035	0.8872
cg14166009	0.0339633	0.0452844	0.453255	0.739795	rs7251730	19	36997147	T	C	0.376617	0.0794975	0.0020174	<1e-320	0.0027	0.0036	0.4566	-0.000201222	0.00985988	0.983718	0.991135	rs826307	19	37445551	G	A	0.3725	-0.444644	0.0087413	<1e-320	0.0014	0.0036	0.6995
cg26734888	0.0253452	0.0337936	0.453255	0.739795	rs7251730	19	36997147	T	C	0.376617	0.106529	0.00274698	<1e-320	0.0027	0.0036	0.4566	-0.000207809	0.0101827	0.983718	0.991135	rs7343065	19	38387834	T	C	0.3601	0.434034	0.0088598	<1e-320	0.0006	0.0036	0.8686
cg26646686	-0.07847	0.115018	0.495085	0.781135	rs973887	4	95932523	A	G	0.0318104	-0.0930292	0.00459745	4.81742e-91	0.0073	0.0107	0.4942	--	--	--	--	--	--	--	--	--	--	--	--	--	--	--	--
cg27586417	-0.190932	0.298849	0.522895	0.800003	rs8048712	16	85577650	G	A	0.0755108	-0.0240924	0.00175534	7.17285e-43	0.0046	0.0072	0.5201	--	--	--	--	--	--	--	--	--	--	--	--	--	--	--	--
cg20793665	0.036146	0.0572312	0.527662	0.800003	rs4973471	2	232548611	G	T	0.456356	0.0663973	0.00154655	<1e-320	0.0024	0.0038	0.5307	0.0060791	0.00962524	0.527662	0.921614	rs11694779	2	232549258	A	G	0.4505	-0.432624	0.0095884	<1e-320	-0.0019	0.0037	0.6102
cg01316909	0.302725	0.486993	0.534191	0.800003	rs2514709	8	101184955	T	G	0.357123	0.00759765	0.00106671	1.05967e-12	0.0023	0.0037	0.5372	--	--	--	--	--	--	--	--	--	--	--	--	--	--	--	--
cg17443080	0.057771	0.109566	0.598004	0.816506	rs79687485	9	139551493	T	C	0.120885	0.051604	0.00155224	2.41265e-242	0.0033	0.0054	0.5441	0.0102846	0.0138843	0.458851	0.841226	rs11145821	9	139555089	G	A	0.1268	-0.38893	0.0178891	8.37e-105	-0.004	0.0054	0.4621
cg25242471	0.0685173	0.115234	0.552114	0.800003	rs6020813	20	49489052	G	T	0.350057	-0.0321087	0.00262883	2.61419e-34	-0.0022	0.0037	0.555	0.016076	0.0297405	0.588824	0.921614	rs6096137	20	49489520	A	G	0.3317	0.124409	0.0093757	3.488e-40	0.002	0.0037	0.5916
cg07063853	-0.0280299	0.0504537	0.578515	0.816506	rs7121370	11	43358695	A	G	0.402043	0.0713525	0.00329618	6.48745e-104	-0.002	0.0036	0.5813	-0.00577533	0.0129945	0.656721	0.921614	rs7121370	11	43358695	A	G	0.3862	0.274127	0.0088962	1.71e-208	-0.002	0.0036	0.5813
cg08565796	-0.0163791	0.0272985	0.548506	0.800003	rs10403906	19	37376756	A	G	0.47798	0.122875	0.00276499	<1e-320	0.0019	0.0035	0.59	--	--	--	--	--	--	--	--	--	--	--	--	--	--	--	--
cg10237978	-0.0187473	0.0312455	0.548506	0.800003	rs10403906	19	37376756	A	G	0.47798	0.11211	0.00234616	<1e-320	0.0019	0.0035	0.59	--	--	--	--	--	--	--	--	--	--	--	--	--	--	--	--
cg12948621	-0.0154059	0.0256766	0.548506	0.800003	rs10403906	19	37376756	A	G	0.47798	0.132282	0.00286886	<1e-320	0.0019	0.0035	0.59	0.00177289	0.0106373	0.867632	0.991135	rs826263	19	37419836	G	T	0.4444	0.346501	0.0087464	<1e-320	0.0008	0.0035	0.8205
cg24834889	-0.0173193	0.0288655	0.548506	0.800003	rs10403906	19	37376756	A	G	0.47798	0.118557	0.00261885	<1e-320	0.0019	0.0035	0.59	-0.0313754	0.0134466	0.0196307	0.149495	rs8104296	19	37516536	A	G	0.3606	0.445652	0.0087881	<1e-320	-0.001	0.0037	0.7885
cg22238627	-0.215543	0.403453	0.593171	0.816506	rs8047110	16	85578068	C	G	0.0741487	0.0180938	0.00166266	1.39736e-27	-0.0039	0.0073	0.5908	--	--	--	--	--	--	--	--	--	--	--	--	--	--	--	--
cg13903421	0.0635397	0.117548	0.588824	0.816506	rs6020814	20	49489180	T	G	0.350568	0.0314764	0.00235978	1.37897e-40	0.002	0.0037	0.5916	0.0153573	0.0284111	0.588824	0.921614	rs6096137	20	49489520	A	G	0.3317	0.130231	0.0093832	8.478e-44	0.002	0.0037	0.5916
cg24654266	0.0202815	0.0381046	0.594547	0.816506	rs2043573	2	115427200	G	A	0.0849603	0.16271	0.00728238	1.41254e-110	0.0033	0.0062	0.5972	0.00511487	0.0166906	0.759261	0.921614	rs74736666	2	115420112	C	A	0.1034	0.371466	0.0151502	9.29e-133	0.0019	0.0062	0.761
cg13675051	0.124373	0.248746	0.617075	0.834521	rs62518309	8	101442377	A	G	0.0167991	-0.0514581	0.00716487	6.87035e-13	-0.0064	0.0128	0.6169	--	--	--	--	--	--	--	--	--	--	--	--	--	--	--	--
cg27256077	-0.154138	0.315735	0.625416	0.837821	rs3180466	2	129023866	G	T	0.0226163	0.0402236	0.00714656	1.81907e-08	-0.0062	0.0127	0.6252	--	--	--	--	--	--	--	--	--	--	--	--	--	--	--	--
cg19448318	-0.0847046	0.183527	0.644412	0.847767	rs114406793	6	30529605	T	C	0.0221907	0.063751	0.0104067	9.01475e-10	-0.0054	0.0117	0.644	--	--	--	--	--	--	--	--	--	--	--	--	--	--	--	--
cg13159693	0.0768365	0.172882	0.656721	0.847767	rs147346386	4	15764240	C	T	0.0268729	0.0676762	0.00264869	5.37497e-144	0.0052	0.0117	0.6563	--	--	--	--	--	--	--	--	--	--	--	--	--	--	--	--
cg13407335	0.0277801	0.0384647	0.470158	0.75014	rs12450454	17	7794202	G	C	0.40735	0.127337	0.00295466	<1e-320	-0.0016	0.0036	0.6591	-0.00506099	0.0113872	0.656721	0.921614	rs4791987	17	7840679	A	G	0.4346	-0.402563	0.0087182	<1e-320	0.0034	0.0035	0.3349
cg16513459	-0.0122459	0.0275533	0.656721	0.847767	rs12450454	17	7794202	G	C	0.40735	0.130656	0.00310906	<1e-320	-0.0016	0.0036	0.6591	-0.00507921	0.0114282	0.656721	0.921614	rs4791993	17	7848058	C	A	0.4607	0.408882	0.0085595	<1e-320	-0.0017	0.0035	0.6297
cg24873388	-0.0157423	0.0354202	0.656721	0.847767	rs2279660	11	43333476	T	G	0.396992	0.101637	0.00241682	<1e-320	-0.0016	0.0036	0.6591	0.000733597	0.0132048	0.955696	0.991135	rs5743242	11	43350763	A	G	0.4614	0.416338	0.0084014	<1e-320	-0.0039	0.0035	0.2687
cg10361659	-0.0359888	0.0863732	0.676922	0.865973	rs9535524	13	51481393	A	G	0.431754	0.0416796	0.00119501	1.59547e-266	-0.0015	0.0036	0.6792	-0.00634155	0.0152197	0.676922	0.921614	rs9535524	13	51481393	A	G	0.4107	0.236535	0.0092712	1.42e-143	-0.0015	0.0036	0.6792
cg12034641	0.0617529	0.163204	0.70515	0.885764	rs2297816	14	55833038	G	A	0.354824	0.022671	0.00136142	2.90323e-62	0.0014	0.0037	0.7072	--	--	--	--	--	--	--	--	--	--	--	--	--	--	--	--
cg17002328	-0.053808	0.145282	0.711107	0.885764	rs12878426	14	91738696	T	G	0.108797	-0.0371692	0.00201377	4.53994e-76	0.002	0.0054	0.7131	-0.0214159	0.0176914	0.226077	0.626651	rs2277509	14	91749595	C	A	0.3041	0.214794	0.009471	7.19e-114	-0.0046	0.0038	0.2295
cg19938888	-0.0420096	0.0569163	0.460457	0.743009	rs17589481	13	51466164	A	G	0.269835	0.0775262	0.00204998	<1e-320	-0.0014	0.004	0.7283	--	--	--	--	--	--	--	--	--	--	--	--	--	--	--	--
cg08529852	0.0325267	0.135528	0.81033	0.922213	rs116948028	9	139548521	C	T	0.103604	-0.0535249	0.00129991	<1e-320	-0.002	0.0059	0.7365	0.00361971	0.00930782	0.697358	0.921614	rs9411259	9	139553723	C	T	0.1704	-0.48765	0.0141321	6.39e-261	-0.0028	0.0049	0.5705
cg13618516	0.0329761	0.103814	0.750753	0.909618	rs76744164	17	79128886	A	G	0.0518729	-0.0818775	0.002118	<1e-320	-0.0027	0.0085	0.7497	0.000193577	0.0160669	0.990387	0.991135	rs56253136	17	79135596	A	G	0.053	-0.516591	0.0228839	7.73e-113	-0.0001	0.0083	0.9903
cg16732654	0.046129	0.145221	0.750753	0.909618	rs76744164	17	79128886	A	G	0.0518729	-0.0585315	0.0020041	1.63581e-187	-0.0027	0.0085	0.7497	-0.000683715	0.0189161	0.971167	0.991135	rs74002089	17	79151690	C	G	0.0511	-0.438779	0.0239848	9.228e-75	0.0003	0.0083	0.971
cg11540855	0.0207985	0.0675951	0.758316	0.909618	rs12493225	3	11627016	G	A	0.0585982	-0.115393	0.00235486	<1e-320	-0.0024	0.0078	0.757	--	--	--	--	--	--	--	--	--	--	--	--	--	--	--	--
cg18062721	-0.00397274	0.0353132	0.910427	0.979801	rs12493225	3	11627016	G	A	0.0585982	-0.209762	0.00310999	<1e-320	-0.0024	0.0078	0.757	0.00206869	0.00672323	0.758316	0.921614	rs6442266	3	11650010	G	A	0.0524	-1.28115	0.0185827	<1e-320	0.0023	0.0082	0.778
cg00022866	-0.0557064	0.0313349	0.0754404	0.303152	rs61884706	11	63856611	A	G	0.40227	-0.0695086	0.00159563	<1e-320	-0.0011	0.0036	0.7616	-0.010524	0.00591976	0.0754404	0.393084	rs508168	11	64135435	A	G	0.3922	0.363767	0.0088949	<1e-320	-0.0068	0.0036	0.06078
cg11116464	-0.0931589	0.0592829	0.116083	0.433784	rs11121242	1	8906301	A	G	0.48689	0.0865053	0.00179035	<1e-320	0.0009	0.0035	0.7985	--	--	--	--	--	--	--	--	--	--	--	--	--	--	--	--
cg10513302	0.0422946	0.177637	0.811807	0.922213	rs117136783	6	30669837	G	A	0.0232974	0.070931	0.00383169	1.66256e-76	0.003	0.0126	0.8117	0.012425	0.0227793	0.585441	0.921614	rs138820096	6	30701280	A	G	0.0347	-0.434606	0.0324364	6.151e-41	-0.0054	0.0099	0.5844
cg16254746	0.0466011	0.195725	0.811807	0.922213	rs117136783	6	30669837	G	A	0.0232974	0.0643761	0.00770454	6.51005e-17	0.003	0.0126	0.8117	0.0165138	0.0326974	0.613523	0.921614	rs140300469	6	30704266	G	A	0.0345	0.302777	0.0335504	1.805e-19	0.005	0.0099	0.6125
cg19110902	0.0480963	0.202005	0.811807	0.922213	rs117136783	6	30669837	G	A	0.0232974	0.0623748	0.00451915	2.46752e-43	0.003	0.0126	0.8117	--	--	--	--	--	--	--	--	--	--	--	--	--	--	--	--
cg13958389	0.0128724	0.0418352	0.758316	0.909618	rs6799718	3	11642259	A	C	0.0531215	0.204706	0.00535684	<1e-320	-0.0014	0.0081	0.8621	0.00240708	0.00782301	0.758316	0.921614	rs2442778	3	11654412	G	A	0.052	-1.1007	0.0193207	<1e-320	0.002	0.0082	0.8064
cg19211931	-0.00685297	0.0533008	0.897697	0.979801	rs13022574	2	115410964	A	C	0.0770715	0.13133	0.00764205	3.42914e-66	-0.0009	0.007	0.897	-0.000956744	0.0220051	0.96532	0.991135	rs12991403	2	115406274	A	G	0.0745	0.313563	0.016888	5.918e-77	-0.0003	0.0069	0.9651
cg19432791	-0.00671402	0.0704972	0.924126	0.979801	rs3774643	3	45871910	T	C	0.0723893	-0.0893653	0.00309674	4.03327e-183	0.0006	0.0063	0.9247	--	--	--	--	--	--	--	--	--	--	--	--	--	--	--	--
cg08696815	-0.0166474	0.184971	0.928287	0.979801	rs79802434	5	43648175	T	C	0.0107832	0.108125	0.011032	1.11419e-22	-0.0018	0.02	0.9285	--	--	--	--	--	--	--	--	--	--	--	--	--	--	--	--
cg05194426	-0.00150528	0.0176118	0.931888	0.979801	rs138001759	10	135304935	G	C	0.0261918	-0.664327	0.0308286	5.40182e-103	0.001	0.0117	0.9318	-0.00231154	0.016566	0.889027	0.991135	rs4335490	10	135402350	C	T	0.2042	-0.259567	0.0115325	3.51e-112	0.0006	0.0043	0.8898
cg11445109	-0.0010751	0.0125786	0.931888	0.979801	rs138001759	10	135304935	G	C	0.0261918	-0.930149	0.0441299	1.27889e-98	0.001	0.0117	0.9318	-0.00467881	0.0141782	0.7414	0.921614	rs1329152	10	135303032	T	C	0.0268	0.705307	0.0310394	2.66e-114	-0.0033	0.01	0.7407
cg18984983	-0.00180935	0.0211694	0.931888	0.979801	rs138001759	10	135304935	G	C	0.0261918	-0.552685	0.0298152	1.03828e-76	0.001	0.0117	0.9318	-0.00548645	0.0166256	0.7414	0.921614	rs1329152	10	135303032	T	C	0.0268	0.601481	0.0311682	5.592e-83	-0.0033	0.01	0.7407
cg23400446	-0.00181825	0.0212735	0.931888	0.979801	rs138001759	10	135304935	G	C	0.0261918	-0.54998	0.0332371	1.67793e-61	0.001	0.0117	0.9318	-0.00269455	0.0193109	0.889027	0.991135	rs4335490	10	135402350	C	T	0.2042	-0.222672	0.0115664	1.367e-82	0.0006	0.0043	0.8898
cg24530264	-0.00203972	0.0238647	0.931888	0.979801	rs138001759	10	135304935	G	C	0.0261918	-0.490264	0.0318123	1.37779e-53	0.001	0.0117	0.9318	0.0194552	0.0207969	0.349539	0.692087	rs4529856	10	135414020	G	C	0.0853	-0.298121	0.0172449	5.846e-67	-0.0058	0.0062	0.3531
cg13861948	0.00916901	0.137535	0.946847	0.979801	rs2998398	1	221500580	A	G	0.197957	-0.0327189	0.00235159	5.24308e-44	-0.0003	0.0045	0.9472	0.0513345	0.0528012	0.33094	0.668634	rs12075584	1	221512595	G	A	0.3699	0.0681803	0.0091244	7.879e-14	0.0035	0.0036	0.3345
cg20411395	0.00886749	0.134121	0.947286	0.979801	rs115479446	5	77224165	T	C	0.0185017	0.0902172	0.0162412	2.77853e-08	0.0008	0.0121	0.9472	--	--	--	--	--	--	--	--	--	--	--	--	--	--	--	--
cg11883423	0.00408481	0.0735266	0.955696	0.979801	rs17361097	4	153001219	A	G	0.440238	0.0489619	0.0017449	3.01855e-173	0.0002	0.0036	0.956	--	--	--	--	--	--	--	--	--	--	--	--	--	--	--	--
cg22679900	0.00326696	0.0637058	0.959101	0.979801	rs3955557	9	139532126	C	G	0.364983	0.0612189	0.00128835	<1e-320	0.0002	0.0039	0.9594	--	--	--	--	--	--	--	--	--	--	--	--	--	--	--	--
cg25605163	0.00286722	0.0559109	0.959101	0.979801	rs3955557	9	139532126	C	G	0.364983	0.0697539	0.00166773	<1e-320	0.0002	0.0039	0.9594	--	--	--	--	--	--	--	--	--	--	--	--	--	--	--	--
cg01425188	0.00433415	0.117022	0.970455	0.984319	rs352428	8	28478892	A	G	0.121368	-0.0461451	0.00371787	2.25822e-35	-0.0002	0.0054	0.9707	--	--	--	--	--	--	--	--	--	--	--	--	--	--	--	--
cg23334433	0.00219483	0.182171	0.990387	0.990387	rs56253136	17	79135596	A	G	0.0519012	-0.0455616	0.00273362	2.27239e-62	-0.0001	0.0083	0.9903	-0.0196841	0.044448	0.657869	0.921614	rs12451203	17	79133498	T	C	0.0708	-0.157487	0.0183248	8.385e-18	0.0031	0.007	0.6556
cg26783127	0.00211634	0.175656	0.990387	0.990387	rs56253136	17	79135596	A	G	0.0519012	-0.0472514	0.00278983	2.39943e-64	-0.0001	0.0083	0.9903	-0.00108245	0.0299478	0.971167	0.991135	rs74002089	17	79151690	C	G	0.0509	-0.277149	0.0231842	6.174e-33	0.0003	0.0083	0.971
cg04154027	-0.00779771	0.027292	0.775097	0.909618	rs150451982	5	78862790	A	G	0.0440409	-0.333679	0.0079267	<1e-320	0.0001	0.009	0.9911	-0.000122631	0.0110368	0.991135	0.991135	rs58086705	5	78992659	A	G	0.0982	-0.583206	0.0150928	<1e-320	-0.0043	0.0062	0.4912
cg09655403	-0.0080226	0.0280791	0.775097	0.909618	rs150451982	5	78862790	A	G	0.0440409	-0.324809	0.00773774	<1e-320	0.0001	0.009	0.9911	-0.000125636	0.0113073	0.991135	0.991135	rs12657392	5	78963323	A	C	0.0845	-0.869148	0.0154835	<1e-320	-0.0061	0.0064	0.3441
cg15197065	-0.0130978	0.0458424	0.775097	0.909618	rs150451982	5	78862790	A	G	0.0440409	-0.207165	0.00513236	<1e-320	0.0001	0.009	0.9911	-0.000129705	0.0116735	0.991135	0.991135	rs61466269	5	78997378	C	T	0.096	0.593078	0.0147619	<1e-320	0.0025	0.006	0.6792
